# Mega-analytic support for Early Start Denver Model, age at intervention start, and pre-intervention developmental level as factors differentiating early intervention outcomes in autism

**DOI:** 10.1101/2025.04.14.25325786

**Authors:** Veronica Mandelli, Elena Maria Busuoli, Michel Godel, Nada Kojovic, Yana Sinai-Gavrilov, Tali Gev, AEIR Consortium, Annarita Contaldo, Eric Courchesne, Karen Pierce, Ofer Golan, Antonio Narzisi, Filippo Muratori, Costanza Colombi, Sally J. Rogers, Giacomo Vivanti, Marie Schaer, Liliana Ruta, Michael V. Lombardo

**Affiliations:** Laboratory for Autism and Neurodevelopmental Disorders, Center for Neuroscience and Cognitive Systems @UniTn, Istituto Italiano di Tecnologia, Rovereto, Italy; Department of Psychiatry, University of Geneva School of Medicine, Geneva, Switzerland; Department of Psychology, Bar-Ilan University, Ramat-Gan, Israel; IRCCS Stella Maris Foundation, Calambrone, Italy; Autism Center of Excellence, Department of Neurosciences, University of California, San Diego, La Jolla, CA, USA; MIND Institute, Department of Psychiatry, University of California, Davis, Davis CA, USA; A.J. Drexel Autism Institute, Drexel University, Philadelphia, PA, USA; Institute for Biomedical Research and Innovation (CNR-IRIB), National Research Council of Italy, Messina, Italy

**Author notes:** Corresponding author: Michael V. Lombardo. Equal first author contributions (Veronica Mandelli, Elena Maria Busuoli). The full list of AEIR Consortium authors can be found in the acknowledgments section. Equal senior author contributions (Annarita Contaldo, Eric Courchesne, Karen Pierce, Ofer Golan, Antonio Narzisi, Filippo Muratori, Costanza Colombi, Sally J. Rogers, Giacomo Vivanti, Marie Schaer, Liliana Ruta, Michael V. Lombardo).

## Abstract

**Objective:** Autism early intervention meta-analyses have provided initial answers to questions such as ‘*what types of interventions work*’ and ‘*for what outcomes*’? However, we also want to know ‘*for whom*’ is early intervention most effective for? Mega-analysis can offer up complementary insights to meta-analyses regarding the ‘*what works*’ and ‘*for what*’, while also offering unique insights into the ‘*for whom*’ question.
