## Supplementary Tables for "Mega-analytic support for Early Start Denver Model, age at intervention start, and pre-intervention developmental level as factors differentiating early intervention outcomes in autism"

### Sheet: Supplementary Table 1
Publication	doi	Dataset Name	Country	Sample Size			Age at Intervention Start		Intervention Type		Intervention Intensity Index
				Total	Males	Females	Mean	SD	ESDM	non-ESDM	Mean	SD
Rogers et al., 2019, JAACAP	10.1016/j.jaac.2019.01.004	TADPOLE	USA	83	61	22	22.759	3.97735	41	42	1679.23	587.244
Sinai-Gavrilov et al., 2020, Autism	10.1177/1362361320934221	Bar-Ilan	Israel	57	46	11	43.9298	6.15821	33	24	187.047	31.8547
Vivanti et al., 2014, JADD	10.1007/s10803-014-2168-9	La Trobe 1	Australia	57	50	7	41.1754	8.15283	27	30	335.087	65.5224
Vivanti et al., 2019, Autism	10.1177/1362361318801341	La Trobe 2	Australia	44	28	16	25.981	4.9305	44	0	158.323	21.1129
Bacon et al., 2014, Autism Research and Treatment	10.1155/2014/964704	UCSD STAR	USA	47	38	9	22.7021	4.23708	0	47	386.41	164.698
Colombi et al., 2018 Autism	10.1177/1362361316665792	Prima Pietra	Italy	41	37	4	28.027	7.2136	41	0	377.687	132.935
Muratori et al., 2014, Neuropsychiatr Dis Treat	10.2147/NDT.S58308	IDIA	Italy	70	57	13	35.2429	7.69799	0	70	271.143	0
Contaldo et al., 2020, Autism	10.1177/1362361319888344	IRCCS SM	Italy	12	10	2	29.25	7.31282	12	0	143.167	23.8531
Mastrogiuseppe et al., under review		CNR-IRIB	Italy	93	71	22	31.7419	6.22391	59	34	78.2143	0
Godel et al., 2022, Front Psychiatry	10.3389/fpsyt.2022.835580	Geneva 1	Switzerland	47	41	6	28.9581	5.24564	47	0	2179.94	181.345
Robain et al., 2020, JADD	10.1007/s10803-020-04430-6	Geneva 2	Switzerland	94	78	16	37.1129	9.98853	0	94	327.172	386.968
Supplementary Table 1. Dataset description. Table A outlines the demographic and intervention characteristics for each individual dataset within the AEIR consortium.

### Sheet: Supplementary Table 2
Intervention Type	Sample size			Age at Intervention Start		Intervention Intensity Index
	Total	Males	Females	Mean	SD	Mean	SD
non-ESDM	341	278	63	33.6059	10.2104	457.714	553.767
ESDM	304	239	65	30.4582	8.68633	706.754	840.838
Supplementary Table 2. Dataset demographics split by Intervention type. This table presents the sample characteristics categorized by intervention type.

### Sheet: Supplementary Table 3
Age at Intervention Start								Supplementary Table 3. Differences in pre-intervention characteristic (at T1). This table displays the results from the linear model, which tested differences in pre-intervention features across intervention types used as predictors in the subsequent analysis (e.g., age at intervention start, intervention intensity index, and pre-intervention developmental quotient), while controlling for dataset…
	df	F statistic	p-values	FDR
Intervention Type	637.478	32.8	1.57457e-08	4.72371e-08
Sex	635.285	1.63777	0.201099	0.301648
Intervention Type * Sex	635.217	0.024029	0.87686	0.87686
Intervention Intensity Index
	df	F statistic	p-values	FDR
Intervention Type	637.295	66.8945	1.55396e-15	4.66187e-15
Sex	635.285	2.93282	0.0872838	0.130926
Intervention Type * Sex	635.223	0.750915	0.386514	0.386514
Pre-Intervention Developmental Quotient
	df	F statistic	p-values	FDR
Intervention Type	569.518	2.63921	0.104808	0.231618
Sex	565.72	2.03355	0.154412	0.231618
Intervention Type * Sex	564.968	0.0977052	0.754716	0.754716
Sex
χ2	p-value
0.680608	0.409377

### Sheet: Supplementary Table 4
MSEL Visual Reception
	df	F statistic	p-values	FDR			Supplementary Table 4. Results from linear mixed effect models.
Age	619.161	1409.68	1.03007e-161	9.271e-161			yellow indicates effects surviving FDR q<0.05
Intervention Type	224.056	0.00470239	0.94539	0.94539			green indicates effects surviving FDR q<0.1
Sex	471.45	1.33266	0.248917	0.280031
Intervention Intensity Index	110.197	2.91459	0.0905981	0.135897
Age at Intervention Start	288.642	60.4792	1.324e-13	2.979e-13
Pre-Intervention DQ	324.878	454.085	1.16995e-63	5.2648e-63
Intervention Type*Age	526.622	4.2609	0.0394883	0.071079
Age at Intervention Start*Age	549.95	2.09806	0.148056	0.190358
Pre-Intervention DQ*Age	477.87	72.4151	2.26573e-16	6.7972e-16
MSEL Fine Motor
	df	F statistic	p-values	FDR
Age	551.833	1398.57	2.05642e-153	1.851e-152
Intervention Type	113.354	0.0795342	0.778444	0.778442
Sex	515.062	0.268287	0.604705	0.777478
Intervention Intensity Index	31.6194	0.128813	0.722051	0.778442
Age at Intervention Start	125.613	34.8048	3.16704e-08	7.1259e-08
Pre-Intervention DQ	331.761	336.34	2.28293e-52	1.0273e-51
Intervention Type*Age	423.727	1.64621	0.200177	0.300265
Age at Intervention Start*Age	431.502	6.00001	0.0147024	0.0264643
Pre-Intervention DQ*Age	397.509	79.2928	1.93397e-17	5.8019e-17
MSEL Receptive Language
	df	F statistic	p-values	FDR
Age	618.88	1540.07	4.63307e-170	4.16976e-169
Intervention Type	99.6133	4.14206	0.0444862	0.0667293
Sex	449.738	2.25947	0.133501	0.171644
Intervention Intensity Index	30.051	0.186325	0.669074	0.752708
Age at Intervention Start	110.791	79.5481	1.10588e-14	2.48824e-14
Pre-Intervention DQ	315.893	523.221	5.4937e-69	2.47216e-68
Intervention Type*Age	524.051	8.28367	0.0041636	0.00749448
Age at Intervention Start*Age	574.752	0.0145933	0.90389	0.90389
Pre-Intervention DQ*Age	494.849	76.7268	3.13342e-17	9.40025e-17
MSEL Expressive Language
	df	F statistic	p-values	FDR
Age	587.232	1497.41	1.085e-163	9.76222e-163
Intervention Type	205.143	1.52306	0.21857	0.281018
Sex	433.523	0.449913	0.502734	0.502734
Intervention Intensity Index	95.3604	1.74372	0.189828	0.281018
Age at Intervention Start	240.02	53.9849	3.1479e-12	7.08286e-12
Pre-Intervention DQ	334.956	513.396	1.4294e-69	6.43233e-69
Intervention Type*Age	506.049	4.18784	0.0412311	0.0742161
Age at Intervention Start*Age	552.03	0.489546	0.484424	0.502734
Pre-Intervention DQ*Age	480.622	113.136	7.1649e-24	2.14946e-23
VABS Communication
	df	F statistic	p-values	FDR
Age	526.648	131.873	2.1458e-27	9.65173e-27
Intervention Type	416.105	8.13655	0.00455449	0.0102491
Sex	409.175	1.15575	0.282983	0.408966
Intervention Intensity Index	347.783	2.41368	0.121189	0.218141
Age at Intervention Start	627.115	59.367	5.1341e-14	1.54125e-13
Pre-Intervention DQ	436.834	325.485	8.859e-55	7.98373e-54
Intervention Type*Age	375.827	0.374844	0.540746	0.540765
Age at Intervention Start*Age	315.573	0.999869	0.318108	0.408966
Pre-Intervention DQ*Age	250.292	0.43722	0.509076	0.540765
VABS Daily Living Skills
	df	F statistic	p-values	FDR
Age	410.669	3.0243	0.0827751	0.248325
Intervention Type	235.887	2.21181	0.138293	0.31116
Sex	421.534	0.571019	0.450276	0.810497
Intervention Intensity Index	152.169	0.140964	0.707847	0.995405
Age at Intervention Start	364.218	13.2855	0.000306368	0.00137866
Pre-Intervention DQ	439.291	198.995	1.55212e-37	1.39691e-36
Intervention Type*Age	294.808	0.00244524	0.960595	0.995405
Age at Intervention Start*Age	280.941	3.3222e-05	0.995405	0.995405
Pre-Intervention DQ*Age	217.677	0.0336687	0.854584	0.995405
VABS Socialization
	df	F statistic	p-values	FDR
Age	410.852	6.91576	0.00886479	0.0265944
Intervention Type	329.873	0.348826	0.555183	0.767204
Sex	432.98	0.061388	0.804433	0.804433
Intervention Intensity Index	268.664	0.168295	0.681959	0.767204
Age at Intervention Start	517.116	23.8621	1.3821e-06	6.21933e-06
Pre-Intervention DQ	440.51	151.627	3.7788e-30	3.40089e-29
Intervention Type*Age	299.991	1.9065	0.168381	0.303086
Age at Intervention Start*Age	292.885	4.79093	0.0293994	0.0661485
Pre-Intervention DQ*Age	227.933	0.253679	0.614983	0.767204
VABS Motor
	df	F statistic	p-values	FDR
Age	402.522	7.03926	0.00828982	0.0149217
Intervention Type	69.267	0.901554	0.345666	0.388875
Sex	377.262	4.99389	0.026022	0.0390329
Intervention Intensity Index	58.0567	2.01747	0.160846	0.206802
Age at Intervention Start	177.53	8.54681	0.00391233	0.0121931
Pre-Intervention DQ	414.691	89.4829	2.33928e-19	2.10535e-18
Intervention Type*Age	295.416	0.202428	0.653098	0.653098
Age at Intervention Start*Age	295.709	7.84939	0.00541917	0.0121931
Pre-Intervention DQ*Age	232.463	8.3771	0.00416129	0.0121931
ADOS CSS SA
	df	F statistic	p-values	FDR
Age	651.347	37.3535	1.6969e-09	7.70499e-09
Intervention Type	271.835	2.87666	0.0910173	0.136548
Sex	296.195	2.57532	0.109608	0.138572
Intervention Intensity Index	110.788	2.4132	0.123168	0.138572
Age at Intervention Start	336.985	6.36422	0.0121042	0.0218625
Pre-Intervention DQ	308.565	74.3682	3.4603e-16	3.087e-15
Intervention Type*Age	902.423	0.0564132	0.812311	0.812316
Age at Intervention Start*Age	804.733	8.02995	0.00471615	0.0106117
Pre-Intervention DQ*Age	877.507	18.3726	2.0177e-05	6.05318e-05
ADOS CSS RRB
	df	F statistic	p-values	FDR
Age	595.26	3.20778	0.0737967	0.132865
Intervention Type	323.462	0.649861	0.420754	0.54183
Sex	342.457	1.16061	0.282098	0.423153
Intervention Intensity Index	353.854	6.26037	0.0127975	0.0383958
Age at Intervention Start	588.065	0.0226447	0.880436	0.979409
Pre-Intervention DQ	320.947	47.1066	3.47913e-11	3.12711e-10
Intervention Type*Age	663.659	5.71231	0.0171243	0.038532
Age at Intervention Start*Age	654.274	0.000665235	0.979431	0.979409
Pre-Intervention DQ*Age	733.827	10.9748	0.00096885	0.00436017
ADOS CSS total
	df	F statistic	p-values	FDR
Age	720.443	38.294	1.02056e-09	4.6228e-09
Intervention Type	408.239	0.0117317	0.913801	0.913228
Sex	468.114	0.930579	0.335211	0.430983
Intervention Intensity Index	358.156	0.283435	0.594789	0.66915
Age at Intervention Start	743.306	18.4979	1.92789e-05	5.8105e-05
Pre-Intervention DQ	461.226	125.294	6.80206e-26	6e-25
Intervention Type*Age	1022.13	2.30507	0.129262	0.193897
Age at Intervention Start*Age	1000.38	4.51376	0.0338679	0.0609613
Pre-Intervention DQ*Age	765.167	13.3226	0.000280051	0.00063011
